# Genetic Diversity of the Malaria Vaccine Candidate PfRIPR in a High Transmission Region of Senegal

**DOI:** 10.1101/2025.09.23.25335263

**Authors:** Megha Nair, Giselle Geering, Alyssa Agarwal, Rebecca Li, Yujie Qiao, Qin Xiao, Mariama N. Pouye, Laty G. Thiam, Aboubacar Ba, Kelly A. Hagadorn, Awa Cisse, Noemi Guerra, Yome Tawaldemedhen, Khadidiatou Mangou, Adam J. Moore, Fatoumata Diallo, Seynabou D. Sene, Bacary D. Sadio, Elizabeth Zhang, Lawrence Shapiro, Saurabh D. Patel, Alassane Mbengue, Ines Vigan-Womas, Zizhang Sheng, Amy K. Bei

## Abstract

RH5-Interacting Protein (RIPR) is essential for the invasion of *Plasmodium* into host red blood cells and is currently being studied as a novel malaria vaccine candidate in Phase 1a clinical trials. To study the genetic diversity of RIPR, deep amplicon sequencing was used to identify RIPR mutations in *Plasmodium falciparum* clinical isolates (n=89) collected in Kédougou, a high malaria transmission region of Senegal. We identified nonsynonymous single nucleotide polymorphisms (SNPs) in 64/89 (71.9%) of the samples. In total, 26 non-synonymous SNPs were identified, of which 15 were novel. 16/26 SNPs were able to be threaded onto existing RIPR crystal structures to predict the effects of SNPs on RIPR stability. 7/16 mutations were predicted to destabilize RIPR while 2/16 increased the stability of RIPR. Additionally, we identified 3 SNPs (Q737K, T738K, V840L) in the EGF5-8 domains of RIPR where neutralizing antibodies are known to bind.
