## Supplementary Table 4 for "Genetic Diversity of the Malaria Vaccine Candidate PfRIPR in a High Transmission Region of Senegal"

### Sheet: SNPs
Collection Year	Enrollment Sample ID	Clinic Site ID	Age Range	Sex	COI	Field Site	SNP(s)	Variant Read Frequency (%)
2019	320258	Bant 004/19	31-35	M	5	BANT	N/A	N/A
2019	320301	Bant 014/19	11-15	M	5	BANT	N/A	N/A
2019	320325	CM 032/19	11-15	M	6	CM	Y259H	100
2019	320345	Mak 018/19	6-10	M	4	MAK	V190A	99.7
2019	320365	CM 041/19	1-5	M	3	CM	Y259H	100
2019	320379	Mak 023/19	16-20	M	9	MAK	N/A	N/A
2019	320431	CM 070/19	11-15	M	15	CM	V190A Y259H Q737K	22 76.2 56.7
2019	320466	Bant 051/19	16-20	M	3	BANT	N/A	N/A
2019	320534	Dal 044/19	31-35	F	-	DAL	Y259H	99.8
2019	320558	CM 015/19	11-15	F	-	CM	V190A Y259H I373L	88.7 18.8 28.7
2019	320564	Dal 052/19	6-10	F	3	DAL	N/A	N/A
2019	320576	Bant 072/19	1-5	F	-	BANT	M255I	100
2019	320603	CM 121/19	31-35	M	4	CM	Y259H	100
2019	320607	CM 125/19	16-20	F	2	CM	V190A	99.8
2019	320609	CM 127/19	21-25	M	-	CM	N/A	N/A
2022	400103	Dal-001	16-20	M	1	DAL	Y259H	100
2022	400104	Dal-002	11-15	M	2	DAL	D454G	100
2022	400106	Dal-004	-	-	2	DAL	V840L	3.7
2022	400108	BF-0002	11-15	F	1	BF	N/A	N/A
2022	400111	Dal-006	11-15	M	2	DAL	Y259H S552N	100 44.2
2022	400112	Dal-007	6-10	M	1	NDI	Y259H S552N	100 54.6
2022	400113	BF-0007	11-15	M	1	BF	Y259H S552N	100 100
2022	400114	BF-0008	26-30	M	2	BF	V190A	100
2022	400115	Dal-008	11-15	M	1	DAL	V190A	100
2022	400118	Dal-011	26-30	F	3	DAL	Y259H	3.7
2022	400125	Dal-019	66-70	M	4	DAL	V190A M255I D262H	33.3 68.4 26.2
2022	400128	Dal-022	16-20	M	1	DAL	N/A	N/A
2022	400130	Dal-024	61-65	M	3	DAL	N/A	N/A
2022	400133	BF-014	-	-	1	BF	N/A	N/A
2022	400134	Dal-026	11-15	F	3	DAL	Y259H	42.2
2022	400135	Dal-028	51-55	F	2	DAL	Y259H	44.7
2022	400136	BF-015	16-20	F	3	BF	Y259H	16.9
2022	400137	Dal-029	31-35	M	2	DAL	N/A	N/A
2022	400138	Dal-030	1-5	M	4	DAL	V190A C348F	26.2 2.7
2022	400141	BF-018	21-25	F	2	BF	Y259H	27.1
2022	400149	BF-023	11-15	M	3	BF	N/A	N/A
2022	400150	Dal-037	11-15	M	5	DAL	V190A Y259H	12 8.5
2022	400152	Dal-039	11-15	F	4	DAL	V190A	100
2022	400154	BF-024	21-25	F	5	BF	N/A	N/A
2022	400157	Dal-042	31-35	F	3	DAL	Y259H	100
2022	400158	Dal-043	56-60	M	4	DAL	N/A	N/A
2022	400159	Dal-044	11-15	F	3	DAL	Y259H	100
2022	400162	Dal-046	16-20	F	3	DAL	N215K	100
2022	400167	Dal-050	11-15	F	3	DAL	N/A	N/A
2022	400168	Dal-051	16-20	F	5	DAL	M255I Y985N	100 100
2022	400169	Dal-052	41-45	F	5	DAL	Y259H	100
2023	423367	NDI-0001	46-50	F	2	NDI	N/A	N/A
2023	423368	NDI-0002	11-15	F	3	NDI	V190A V414L T738K	100 11.2 3.6
2023	423376	NDI-0009	6-10	M	2	NDI	Q737K	99.3
2023	423377	DAL-0004	11-15	F	2	DAL	V190A Y259H	34.2 71
2023	423378	DAL-0005	11-15	F	3	DAL	V190A Y259H	56 61.8
2023	423386	DAL-0013	21-25	M	3	DAL	N/A	N/A
2023	423388	NDI-0010	1-5	F	2	NDI	Y259H D106N	90.9 13.9
2023	423395	NDI-0011	21-25	M	ND	NDI	N/A	N/A
2023	423396	NDI-0012	21-25	F	-	NDI	Y259H	81.7
2023	423397	NDI-0013	16-20	F	1	NDI	N/A	N/A
2023	423398	NDI-0014	16-20	F	3	NDI	V190A	100
2023	423399	NDI-0015	11-15	M	2	NDI	V190A Y259H	88.9 9.5
2023	423404	DAL-0025	26-30	F	1	DAL	V190A
2023	423405	DAL-0026	11-15	M	1	DAL	Y259H	100
2023	423407	NDI-0017	6-10	M	ND	NDI	N/A	N/A
2023	423408	NDI-0018	16-20	-	2	NDI	N/A	N/A
2023	423409	DAL-0028	56-60	M	2	DAL	N/A	N/A
2023	423410	DAL-0029	16-20	M	1	DAL	Y259H	24.1
2023	423411	DAL-0030	16-20	M	3	DAL	Y259H N215K	6.6 88.5
2023	423413	NDI-0019	1-5	M	1	NDI	Y259H	100
2023	423414	NDI-0020	6-10	M	2	NDI	D454G	100
2023	423415	DAL-0032	16-20	M	2	DAL	V190A Y259H	3.6 86.1
2023	423416	DAL-0033	36-40	M	2	DAL	N/A	N/A
2023	423417	NDI-0021	46-50	M	1	NDI	Y259H	9.2
2023	423419	DAL-0034	26-30	F	2	DAL	N/A	N/A
2023	423420	DAL-0035	36-40	F	2	DAL	H191N K485N	4.5 2.3
2023	423421	NDI-0023	21-25	F	1	NDI	V190A	44.2
2023	423422	NDI-0024	11-15	M	2	NDI	N/A	N/A
2023	423424	DAL-0037	21-25	F	1	DAL	V190A	81.1
2023	423425	DAL-0038	56-60	F	2	DAL	Y259H	30.2
2023	423426	DAL-0039	11-15	F	1	DAL	Y259H	99.9
2023	423427	DAL-0040	16-20	F	2	DAL	V190A Y985N	84.3 81.9
2023	423428	DAL-0041	26-30	F	3	DAL	I373L	99.9
2023	423430	DAL-0043	11-15	M	2	DAL	Y259H	63.6
2023	423431	DAL-0044	36-40	F	3	DAL	Y259H A197S	87 2
2023	423434	NDI-0026	16-20	F	ND	NDI	M255I	100
2023	423436	DAL-0048	41-45	M	2	DAL	V163F T327A D596Y	52 54.6 2
2023	423437	NDI-0027	6-10	F	ND	NDI	P716Q	2.7
2023	423438	NDI-0028	6-10	M	2	DAL	A19E	100
2023	423439	NDI-0029	11-15	F	ND	NDI	Y259H Y985N I1039M	40.7 33.9 45.3
2023	423440	NDI-0030	11-15	F	2	NDI	Y259H Y985N	63.9 42.4
2023	423442	DAL-0049	11-15	M	1	DAL	N/A	N/A
2023	423447	DAL-0052	6-10	M	2	DAL	V190A Y259H	9.2 96.6
